# Hepatitis B Prophylaxis Rarely Prevents Subclinical Molecularly Evident HBV Infection in Children Born to HBsAg-Positive Mothers

**DOI:** 10.1101/2025.08.18.25333933

**Authors:** Liang Xu, Qinghai Dai, Huiying Yang, Rui Su, Yanli Shi, Jing Chen, Jing Hao, Jinyu Hao, Wei Lu, Tomasz I. Michalak

## Abstract

Hepatitis B virus (HBV) remains one of the most life-threatening human pathogens causing chronic hepatitis B and hepatocellular carcinoma in millions globally. Protective vaccines are available for decades, but their implementation for infant vaccination has not yet been universally adopted. Mother-to-child transmission remains the prevailing route of HBV spread. Regardless of antiviral treatment of HBV-infected pregnant woman and neonatal HBV immunoprophylaxis, HBV is transferred at low levels to newborns as a subclinical (occult) infection at rates ranging from singular cases to the majority of the infant population examined in different centers worldwide. In the current study of 13 mother-child pairs, we applied a high-sensitivity testing approach validated in our previous studies, examination of different compartments of HBV occurrence and testing of serial samples from infants followed for up to two years after birth to HBV-infected mothers treated or not with antiviral agent before parturition. All newborns received standard HBV immunoprophylaxis with HBV vaccine and hepatitis B immunoglobulin supplemented with additional doses of both during follow-up. The data showed that the majority (84.6%) of the children investigated remained HBV reactive during the 24-month follow-up after birth at levels of <100 HBV genome copies per microgram of DNA, indicating that the prophylactic protocol was only marginally effective in preventing occult infection in newborns. Nonetheless, the same protocol inhibited development of overt HBV infection for at least two years after birth. In addition, the sequencing of the 360-bp HBV preS-S genome fragment revealed homology between infants and umbilical cord blood mononuclear cells that diverged from the corresponding sequences in plasma or maternal peripheral blood cells in 4 of the 5 mother-child pairs examined. These data from the single-center study indicate that occult HBV infection in infants born to HBV-infected mothers is much more frequent than that reported and argue that virus transmission to newborns could be an inevitable consequence of maternal infection with HBV. This study also uncovered previously unknown HBV genomic discrepancy between infected mothers and their newborns with occult infection suggesting the fetal and/or placental origin of the viral variant detected.
