## Supplementary Table 2 for "Hepatitis B Prophylaxis Rarely Prevents Subclinical Molecularly Evident HBV Infection in Children Born to HBsAg-Positive Mothers"

### Sheet: Sheet1
Supplementary Table 2. Details on HBV infection markers and biochemical indicators of liver function in 13 chronically infected mothers at approximately one month before parturition.
Group	Mother designation	HBV infection markers							Liver biochemical indiactors
		HBsAg (IU/mL)a	Anti-HBs (mIU/mL)a	HBeAg (COI)a	Anti-HBe (COI)a	Anti-HBc (COI)a	HBV DNA (vge/mL)b		ALT (U/L)c	AST (U/L)c	GGT (U/L)c	ALP (U/L)c	TBIL (µmol/L)c	DBIL (µmol/L)c	TP (g/L)c	ALB (g/L)c	A/Gc
A	1/F	pos (2,978)	neg (<10)	neg (0.18)	nt	nt	neg (<500)		18	23	5	45	9.2	2.5	53.4	32.9	1
	2/F	pos (859)	neg (<10)	neg (0.15)	pos (0.04)	pos (0.008)	neg (<500)		18	18	19	200	9.5	2.4	66.8	35.8	1.2
	3/F	pos (2,937)	neg (<10)	neg (0.18)	pos (0.015)	pos (0.009)	neg (<500)		19	18	7	42	4.3	0.9	68.4	34.9	1
	4/F	pos (3,820)	neg (<10)	neg (0.18)	pos (0.005)	pos (0.009)	neg (<500)		15	15	42	105	8.1	1.9	67.5	35.4	1.1
B	5/F	pos (52,000)	neg (<10)	pos (1,756)	neg (9.64)	pos (0.012)	pos (1.5 x 104)		36	27	30	133	5	1.1	63	30.7	1
	6/F	pos (>52,000)	neg (<10)	pos (1,394)	neg (5.67)	pos (0.012)	pos (1.5 x 106)		24	22	7	129.5	12.9	3.8	58	35.4	1.6
	7/F	pos (12,196)	pos (95.5)	pos (8.28)	pos (0.48)	pos (0.01)	neg (<500)		30	44	18	332.9	15	5.3	63.6	33.4	1.1
	8/F	pos (24,471)	neg (<10)	pos (1,717)	neg (11.86)	pos (0.005)	neg (<500)		19	19	5	72	5.4	5.8	62	35	1.3
	9/F	pos (13,661)	neg (<10)	pos (1,244)	neg (5.34)	pos (0.009)	neg (<500)		16	22	6	77	9	4.1	64.7	36.2	1.3
	10/F	pos (42,231)	neg (<10)	pos (1,680)	neg (9.77)	pos (0.008)	neg (<500)		10	14	7	71	8.4	5.2	58.1	32.3	1.3
	11/F	pos (45,476)	neg (<10)	pos (1,838)	nt	nt	pos (1.8 x 103)		27	32	14	120	4.9	4.6	64.5	30.2	1.1
	12/F	pos (>52,000)	neg (<10)	pos (1,898)	neg (10.14)	pos (0.009)	pos (2 x 103)		35	40	14	128	5.8	5.8	60.3	33.6	1.3
C	13/F	pos (>52,000)	neg (<10)	pos (672.1)	neg (2.3)	pos (0.01)	pos (1.5 x 108)		18	21	7	110	11.1	4	66.2	33.6	1
	Abbreviations: COI, cut-off index; vge, virus genome equivalents or virus copy number; ALT, alanine aminotransferase; AST, aspartate aminotransferase; GGT, gamma-glutamyl transpeptidase; ALP, alkaline phosphatase; TBIL, total bilirubin; DBIL, direct bilirubin; TP, total protein; ALB, albumin; A/G, albumin/globulin ratio. a Evaluated by Cobas E601 electrochemiluminescence immunoassay system (Roche…
